# HIV-1 latency reversal agent boosting is not limited by opioid use

**DOI:** 10.1101/2023.05.26.23290576

**Authors:** Tyler Lilie, Jennifer Bouzy, Archana Asundi, Jessica Taylor, Samantha Roche, Alex Olson, Kendyll Coxen, Heather Corry, Hannah Jordan, Kiera Clayton, Nina Lin, Athe Tsibris

## Abstract

The opioid epidemic may impact the HIV-1 reservoir and its reversal from latency in virally suppressed people with HIV (PWH). We studied forty-seven PWH and observed that lowering the concentration of HIV-1 latency reversal agents (LRA), used in combination with small molecules that do not reverse latency, synergistically increases the magnitude of HIV-1 re-activation *ex vivo*, regardless of opioid use. This LRA boosting, which combines a Smac mimetic or low-dose protein kinase C agonist with histone deacetylase inhibitors, can generate significantly more unspliced HIV-1 transcription than phorbol 12-myristate 13-acetate (PMA) with ionomycin (PMAi), the maximal known HIV-1 reactivator. LRA boosting associated with greater histone acetylation in CD4^+^ T cells and modulated T cell activation-induced markers and intracellular cytokine production; Smac mimetic-based boosting was less likely to induce immune activation. We found that HIV-1 reservoirs in PWH contain unspliced and polyadenylated (polyA) virus mRNA, the ratios of which are greater in resting than total CD4^+^ T cells and can correct to 1:1 with PMAi exposure. Latency reversal results in greater fold-change increases to HIV-1 poly(A) mRNA than unspliced message. Multiply spliced HIV-1 transcripts and virion production did not consistently increase with LRA boosting, suggesting the presence of a persistent post-transcriptional block. LRA boosting can be leveraged to probe the mechanisms of an effective cellular HIV-1 latency reversal program.
