## Supplemental Data File 1 for "HIV-1 latency reversal agent boosting is not limited by opioid use"

### Sheet: Sheet1
Assay	Clinical Cohort	Manuscript Figure	Treatment condition	Fold-change in HIV-1 unspliced caRNA	95% confidence intervals (95% CI)
Latency reversal	OPHION	2	aCD3/aCD28 beads	2.7	2.2, 3.2
			romidepsin 20nM (RMD)	3.8	3.2, 4.3
			panobinostat 30nM (PNB)	2.6	2.2, 3.0
			bryostatin 1nM (B)	1.2	1.1, 1.4
			AZD5582 100nM (AZD)	0.9	0.8, 1.1
			AZD + PNB	8.1	6.5, 9.2
			AZD + RMD	9.1	7.4, 10.8
			PNB + B	10.6	8.9, 12.2
			RMD + B	13.2	11.2, 15.2
AIM				OX40/PDL1 (% and 95% CIs)	OX40/CD25 (% and 95% CIs)	CD69/CD40L (% and 95% CIs)	CD69 (% and 95% CIs)
		3b-c	no treatment				0.5 [0.4, 0.7]
			aCD3/aCD28 beads	49 [45, 54]	32 [28, 35]	42 [36, 47]	68.5 [63.1, 73.9]
			romidepsin 20nM (RMD)				4.7 [3.1, 6.3]
			panobinostat 30nM (PNB)				5.4 [3.8, 7.0]
			bryostatin 1nM (B)	5.2 [3,4, 7.0]			72.9 [69.2, 76.5]
			AZD5582 100nM (AZD)				1.0 [0.7, 1.2]
			AZD + PNB
			AZD + RMD
			PNB + B	3.5 [2.1, 5.0]
			RMD + B	5.4 [3.3, 7.4]	6.9 [5.6, 8.3]	2.6 [2.0, 3.2]
ICS				Intracellular TNF-α (% and 95% CIs)	Intracellular IL-2 (% and 95% CIs)	Intracellular IFN-γ (% and 95% CIs)
		3d-e and
		Suppl Fig 4	aCD3/aCD28 beads, CD4s	30.4 [27.5, 33.4]	14.3 [12.5, 16.1]	6.0 [4.9, 7.1]
			aCD3/aCD28 beads, CD8s	17.5 [13.9, 21.1]	4.3 [2.8, 5.9]	9.0 [7.1, 10.9]
			bryostatin 1nM, CD8s	2.8 [1.9, 3.8]		1.5 [0.9, 2.0]
			PNB + B, CD4s	4.2 [3.4, 5.0]		1.7 [1.0, 2.4]
			RMD + B, CD4s	4.5 [3.5, 5.6]		1.3 [0.9, 1.7]
			PNB + B, CD8s	4.1 [2.9, 5.3]		4.6 [3.0, 6.3]
			RMD + B, CD8s	3.4 [2.5, 4.4]		4.7 [2.8, 6.6]
Histone acetylation		4		% acetylated H3+ live CD4s (% and 95% CIs)	acetylated histone H3 MFI (# and 95% CIs)
			no treatment	19.7 [16.9, 22.4]
			aCD3/aCD28 beads	35.5 [32.7, 38.4]
			romidepsin 20nM (RMD)	21.8 [19.4, 24.3]	21482 [19014, 23951]
			panobinostat 30nM (PNB)	21.7 [19.3, 24.2])	21070 [18727, 23413]
			bryostatin 1nM (B)	29.2 [25.7, 32.6]
			AZD5582 100nM (AZD)	19.8 [17.1, 22.6]
			AZD + PNB	29.8 [26.5, 33.0]
			AZD + RMD	30.0 [26.9, 33.1]
			PNB + B	37.5 [31.8, 43.2]	27651 [24729, 30573]
			RMD + B	36.8 [32.1, 43.2])	25498 [22772, 28225]
				Fold-change in HIV-1 unspliced caRNA	95% confidence intervals (95% CI)
Latency reversal	HEAL	5a	romidepsin 20nM (RMD)	3.4	2.6, 4.2
			panobinostat 30nM (PNB)	3.1	2.6, 3.6
			bryostatin 1nM (B)	1	0.9, 1.1
			bryostatin 10nM (B)	1.5	1.2, 1.8
			AZD5582 100nM (AZD)	1.2	0.6 , 1.9
			PNB + B	8	6.9, 9.0
			RMD + B	8.3	7.2, 9.5
			PMA+ionomycin	1.6	1.4, 1.9
Unspliced and poly(A) RNA	HEAL	Fig 6
	NDC 5m/1mL rCD4	PMAi 5m rCD4	NDC 1m rCD4	PMAi 1m rCD4	NDC 5m tCD4	PMAi 5m tCD4	NDC 1m tCD4	PMAi 1m tCD4	NDC 5m rCD4	PMAi 5m rCD4	NDC 1m rCD4	PMAi 1m rCD4	NDC 5m tCD4	PMAi 5m tCD4	NDC 1m tCD4	PMAi 1m tCD4
HEAL037	161	755	197	350	591	2707	604	1804	4	68	51	463	47	1457	79	3210
HEAL038	254	804	223	628	215	1098	547	3210	23	1412	11	209	40	458	69	903
HEAL047	126	3554	244	2037	509	11169	189	2900	103	3114	17	1231	114	7256	395	6787
HEAL053	174	1113	158	1104	97	388	121	1272	17	299	23	324	70	886	53	1216
HEAL055	253	1098	197	1290	351	907	272	938	109	1571	86	1485	164	2734	148	3204
HEAL066	727	1390	465	645	864	3238	1055	3820	163	1326	108	630	333	2637	362	2308
HEAL077	145	608	197	649	146	3568	176	749	33	404	34	325	171	7870	126	8944
HEAL085	312	1434	347	1157	310	1430	345	1141	109	869	149	1122	516	9420	645	10162
HEAL088	319	1187	944	5147	148	1208	194	1936	13	2059	14	2321	69	7086	82	8536
HEAL100	129	629	158	1033	466	1736	193	827	30	310	30	707	168	1886	193	3310
